# A Randomised, Triple-Blind, Dose-Finding Study of the Impact of Psilocybin on Motor Function in Healthy Participants

**DOI:** 10.64898/2025.12.22.25342874

**Authors:** Chiranth Bhagavan, Olivia Carter, Glenn Nielsen, David Berlowitz, Sara Issak, Sabine Braat, Sophie Zaloumis, Zachary Attard, Gina Oliver, Deanne Mayne, James Rucker, Matthew Butler, Orwa Dandash, Alexander Bryson, Richard A. Kanaan

**Affiliations:** Department of Psychiatry, University of Melbourne, Austin Health, Heidelberg, VIC, Australia; Melbourne School of Psychological Sciences, University of Melbourne, Parkville, VIC, Australia; Neurosciences, City St George’s, University of London, London, United Kingdom; Institute for Breathing and Sleep, Austin Health, Heidelberg, VIC, Australia; Department of Physiotherapy, Melbourne School of Health Sciences, The University of Melbourne, Carlton, VIC, Australia; Department of Physiotherapy, Epworth Healthcare, Camberwell, VIC, Australia; Centre for Epidemiology and Biostatistics, Melbourne School of Population and Global Health, The University of Melbourne, Melbourne, VIC, Australia; MISCH (Methods and Implementation Support for Clinical Health) Research Hub, Faculty of Medicine, Dentistry and Health Sciences, University of Melbourne, Melbourne, VIC, Australia; FND Hope International, Salmon, Idaho, United States; Department of Psychological Medicine, Institute of Psychiatry, Psychology & Neuroscience, King’s College London, London, United Kingdom; South London & Maudsley NHS Foundation Trust, Bethlem Royal Hospital, Beckenham, United Kingdom; Florey Institute of Neuroscience & Mental Health, Parkville, VIC, Australia; Department of Neurology, Melbourne Health, Parkville, VIC, Australia; Department of Neurology, Eastern Health, Box Hill, VIC, Australia

**Author notes:** Contributed equally to the paper (Alexander Bryson, Richard A. Kanaan). Corresponding author: Dr Chiranth Bhagavan Department of Psychiatry, University of Melbourne, Austin Health, 145 Studley Rd, Heidelberg VIC 3084, Australia.

**Keywords:** Psilocybin, psychedelics, motor function, physiotherapy, rehabilitation

## Abstract

**Background:** Psychedelics exert widespread effects on brain activity, but their impact on motor function is unclear. This is clinically relevant given the emerging interest in psychedelic-assisted physical therapy for disorders of motor function. This study’s primary objectives examined the feasibility and safety of administering movement tasks following low-to-moderate doses of psilocybin in healthy volunteers.

**Methods:** Healthy participants were randomly assigned three psilocybin doses consisting of either (1) 5mg, 10mg, and 15mg, or (2) 10mg, 15mg, and 20mg, with at least one week between doses. Movement tasks were administered during the acute drug effects. Participants, physiotherapists, and statisticians were blinded to the dosing order. Feasibility was assessed by evaluating completion of the de Morton Mobility Index and Functional Movement Exploration (measures of gross motor function). Safety outcomes included vital signs and adverse events. Additional exploratory motor outcomes included the Action Research Arm Test (assessing dexterity), Box and Block Test (Original and Modified versions) (combining dexterity with motor speed), Digit Symbol Substitution Test (combining motor speed with intellectual functions), and Reaction Time Ruler Drop Test (assessing reaction time). The 5-Dimensional Altered States of Consciousness and Ego-Dissolution Inventory assessed changes in states of consciousness. Blinding efficacy was assessed by asking participants and physiotherapists to guess the doses administered.

**Results:** Thirteen participants were randomised: seven to 5mg, 10mg, and 15mg; six to 10mg, 15mg, and 20mg. One participant was unable to complete several movement tasks at 20mg. Nausea (n=8, 62%) and headache (n=7, 54%) were the most common adverse events. No serious adverse events or adverse events related to movement task administration occurred. Median values [interquartile ranges] remained near-perfect across doses for the de Morton Mobility Index (92.5-100.0 [85.0-100.0]), Functional Movement Exploration (100.0 [96.0-100.0]), and Action Research Arm Test (56.0-57.0 [52.0-57.0]). Baseline Box and Block Test (Original) median scores (65.0 [60.0-67.0]) improved to 79.0 [70.0-83.0] at 5mg and 4.5 hours post-dose (5mg-4.5H), and worsened to 57.5 [51.0-64.0] at 20mg-1.5H. Baseline Box and Block Test (Modified) median scores (48.0 [47.0-53.0]) worsened to 43.0 [35.0-45.0] at 20mg-1.5H. Baseline Digit Symbol Substitution Test median scores (73.0 [66.0-77.0]) improved to 87.0 [81.0-90.0] at 10mg-4.5H, and worsened to 62.0 [54.0-86.0] at 20mg-1.5H. Reaction Time Ruler Drop Test scores lacked consistent dose-related changes across participants. Changes in states of consciousness were greatest at 20mg. Participants and physiotherapists correctly guessed the administered dose 53% and 50% of the time, respectively.

**Conclusions:** Movement tasks were feasible during psilocybin dosing up to 15mg. Impairments emerged at 20mg in tasks that combined motor and additional cognitive functions. These findings support the feasibility of performing complex movement tasks during psilocybin dosing and will inform the conduct of trials utilising psilocybin-assisted physical rehabilitation in neuropsychiatric disorders.

**Trial Registration:** Australian New Zealand Clinical Trials Registry: ACTRN12621000560897

Date registered: 12 May 2021

URL: https://www.anzctr.org.au/Trial/Registration/TrialReview.aspx?id=381526&isReview=true

**Key Findings:**

- There is growing interest for psychedelic-assisted physical therapy in neuropsychiatric disorders of motor dysfunction, however, the impact of psychedelics on motor function remains unclear.
- This study investigated the feasibility, safety, and impact on motor function of administering movement tasks following low-to-moderate doses of psilocybin in healthy volunteers.
- These findings support the feasibility of performing complex movement tasks during psilocybin dosing up to 15mg and will inform the conduct of trials utilising psilocybin-assisted physical therapy in neuropsychiatric disorders.
