## Supplementary Information 3 for "A Randomised, Triple-Blind, Dose-Finding Study of the Impact of Psilocybin on Motor Function in Healthy Participants"

### Sheet: Title Page
A Randomised, Triple-Blind, Dose-Finding Study of the Impact of Psilocybin on Motor Function in Healthy Participants
Supplementary Information 4: Subgroup Analysis (Gender)
Sheet 2: Males
Sheet 3: Females
Administrative Information
Author Names: Dr Chiranth Bhagavan, Professor Olivia Carter, Dr Glenn Nielsen, Professor David Berlowitz, Ms Sara Issak, Associate Professor Sabine Braat, Dr Sophie Zaloumis, Mr Zachary Attard, Ms Gina Oliver, Ms Deanne Mayne, Dr James Rucker, Dr Matthew Butler, Dr Orwa Dandash, Dr Alexander Bryson, and Professor Richard A. Kanaan.
Corresponding Author Details: Dr Chiranth Bhagavan, Department of Psychiatry, University of Melbourne, Austin Health, 145 Studley Rd, Heidelberg VIC 3084, Australia; email: cbhagavan@student.unimelb.edu.au; phone: +61 493 766 597

### Sheet: Males
Males
	Baseline	5mg-90min	5mg-3h	5mg-4.5h	10mg-90min	10mg-3h	10mg-4.5h	15mg-90min	15mg-3h	15mg-4.5h	20mg-90min	20mg-3h	20mg-4.5h
	N=8	N=4	N=4	N=4	N=7	N=7	N=7	N=7	N=7	N=7	N=4	N=4	N=4
DEMMI: de Morton Mobility Index
DEMMI score
0	0 (0%)	0 (0%)	0 (0%)	0 (0%)	0 (0%)	0 (0%)	0 (0%)	0 (0%)	0 (0%)	0 (0%)	0 (0%)	1 (25%)	0 (0%)
67	0 (0%)	0 (0%)	0 (0%)	0 (0%)	0 (0%)	0 (0%)	0 (0%)	0 (0%)	0 (0%)	0 (0%)	1 (25%)	0 (0%)	0 (0%)
74	0 (0%)	0 (0%)	0 (0%)	0 (0%)	0 (0%)	0 (0%)	0 (0%)	2 (29%)	1 (14%)	0 (0%)	0 (0%)	0 (0%)	0 (0%)
85	1 (12%)	0 (0%)	1 (25%)	0 (0%)	2 (29%)	0 (0%)	1 (14%)	2 (29%)	1 (14%)	0 (0%)	0 (0%)	0 (0%)	1 (25%)
100	7 (88%)	4 (100%)	3 (75%)	4 (100%)	5 (71%)	7 (100%)	6 (86%)	3 (43%)	5 (71%)	7 (100%)	3 (75%)	3 (75%)	3 (75%)
DEMMI score	100.0 (100.0-100.0)	100.0 (100.0-100.0)	100.0 (92.5-100.0)	100.0 (100.0-100.0)	100.0 (85.0-100.0)	100.0 (100.0-100.0)	100.0 (100.0-100.0)	85.0 (74.0-100.0)	100.0 (85.0-100.0)	100.0 (100.0-100.0)	100.0 (83.5-100.0)	100.0 (50.0-100.0)	100.0 (92.5-100.0)
DEMMI score (post minus baseline)		0.0 (0.0-7.5)	0.0 (-7.5-7.5)	0.0 (0.0-7.5)	0.0 (-15.0-0.0)	0.0 (0.0-0.0)	0.0 (0.0-0.0)	0.0 (-26.0-0.0)	0.0 (-11.0-0.0)	0.0 (0.0-0.0)	0.0 (-16.5-0.0)	0.0 (-50.0-0.0)	0.0 (-7.5-0.0)
FND: Functional neurological disorder module
Total FND extension module
0	0 (0%)	0 (0%)	0 (0%)	0 (0%)	0 (0%)	0 (0%)	0 (0%)	0 (0%)	0 (0%)	0 (0%)	1 (25%)	1 (25%)	0 (0%)
6	1 (14%)	0 (0%)	0 (0%)	0 (0%)	1 (17%)	1 (17%)	1 (17%)	1 (17%)	1 (17%)	1 (17%)	1 (25%)	1 (25%)	1 (25%)
7	6 (86%)	3 (100%)	3 (100%)	3 (100%)	5 (83%)	5 (83%)	5 (83%)	5 (83%)	5 (83%)	5 (83%)	2 (50%)	2 (50%)	3 (75%)
Total FND extension module	7.0 (7.0-7.0)	7.0 (7.0-7.0)	7.0 (7.0-7.0)	7.0 (7.0-7.0)	7.0 (7.0-7.0)	7.0 (7.0-7.0)	7.0 (7.0-7.0)	7.0 (7.0-7.0)	7.0 (7.0-7.0)	7.0 (7.0-7.0)	6.5 (3.0-7.0)	6.5 (3.0-7.0)	7.0 (6.5-7.0)
Total FND extension module (post minus baseline)		0.0 (0.0-0.0)	0.0 (0.0-0.0)	0.0 (0.0-0.0)	0.0 (0.0-0.0)	0.0 (0.0-0.0)	0.0 (0.0-0.0)	0.0 (0.0-0.0)	0.0 (0.0-0.0)	0.0 (0.0-0.0)	0.0 (-3.5-0.0)	0.0 (-3.5-0.0)	0.0 (0.0-0.0)
Total FND extension module (%)
0	0 (0%)	0 (0%)	0 (0%)	0 (0%)	0 (0%)	0 (0%)	0 (0%)	0 (0%)	0 (0%)	0 (0%)	1 (25%)	1 (25%)	0 (0%)
100	7 (100%)	3 (100%)	3 (100%)	3 (100%)	6 (100%)	6 (100%)	6 (100%)	6 (100%)	6 (100%)	6 (100%)	3 (75%)	3 (75%)	4 (100%)
Total FND extension module (%)	100.0 (100.0-100.0)	100.0 (100.0-100.0)	100.0 (100.0-100.0)	100.0 (100.0-100.0)	100.0 (100.0-100.0)	100.0 (100.0-100.0)	100.0 (100.0-100.0)	100.0 (100.0-100.0)	100.0 (100.0-100.0)	100.0 (100.0-100.0)	100.0 (50.0-100.0)	100.0 (50.0-100.0)	100.0 (100.0-100.0)
Total FND extension module (%) (post minus baseline)		0.0 (0.0-0.0)	0.0 (0.0-0.0)	0.0 (0.0-0.0)	0.0 (0.0-0.0)	0.0 (0.0-0.0)	0.0 (0.0-0.0)	0.0 (0.0-0.0)	0.0 (0.0-0.0)	0.0 (0.0-0.0)	0.0 (-50.0-0.0)	0.0 (-50.0-0.0)	0.0 (0.0-0.0)
DEMMI and FND modules
Total DEMMI and FND extension module
0	0 (0%)	0 (0%)	0 (0%)	0 (0%)	0 (0%)	0 (0%)	0 (0%)	0 (0%)	0 (0%)	0 (0%)	0 (0%)	1 (25%)	0 (0%)
16	0 (0%)	0 (0%)	0 (0%)	0 (0%)	0 (0%)	0 (0%)	0 (0%)	0 (0%)	0 (0%)	0 (0%)	1 (25%)	0 (0%)	0 (0%)
24	0 (0%)	0 (0%)	0 (0%)	0 (0%)	1 (17%)	0 (0%)	1 (17%)	3 (50%)	1 (17%)	0 (0%)	0 (0%)	0 (0%)	1 (25%)
25	2 (29%)	0 (0%)	1 (33%)	0 (0%)	1 (17%)	1 (17%)	0 (0%)	1 (17%)	1 (17%)	1 (17%)	1 (25%)	1 (25%)	0 (0%)
26	5 (71%)	3 (100%)	2 (67%)	3 (100%)	4 (67%)	5 (83%)	5 (83%)	2 (33%)	4 (67%)	5 (83%)	2 (50%)	2 (50%)	3 (75%)
Total DEMMI and FND extension module	26.0 (25.0-26.0)	26.0 (26.0-26.0)	26.0 (25.0-26.0)	26.0 (26.0-26.0)	26.0 (25.0-26.0)	26.0 (26.0-26.0)	26.0 (26.0-26.0)	24.5 (24.0-26.0)	26.0 (25.0-26.0)	26.0 (26.0-26.0)	25.5 (20.5-26.0)	25.5 (12.5-26.0)	26.0 (25.0-26.0)
Total DEMMI and FND extension module (post minus baseline)		0.0 (0.0-1.0)	0.0 (-1.0-1.0)	0.0 (0.0-1.0)	0.0 (-1.0-0.0)	0.0 (0.0-0.0)	0.0 (0.0-0.0)	-0.5 (-2.0-0.0)	0.0 (0.0-0.0)	0.0 (0.0-0.0)	0.0 (-5.0-0.0)	0.0 (-13.0-0.0)	0.0 (-0.5-0.0)
Total DEMMI and FND extension module (%)
0	0 (0%)	0 (0%)	0 (0%)	0 (0%)	0 (0%)	0 (0%)	0 (0%)	0 (0%)	0 (0%)	0 (0%)	0 (0%)	1 (25%)	0 (0%)
62	0 (0%)	0 (0%)	0 (0%)	0 (0%)	0 (0%)	0 (0%)	0 (0%)	0 (0%)	0 (0%)	0 (0%)	1 (25%)	0 (0%)	0 (0%)
92	0 (0%)	0 (0%)	0 (0%)	0 (0%)	0 (0%)	0 (0%)	0 (0%)	2 (33%)	1 (17%)	0 (0%)	0 (0%)	0 (0%)	0 (0%)
96	1 (14%)	0 (0%)	1 (33%)	0 (0%)	2 (33%)	0 (0%)	1 (17%)	2 (33%)	0 (0%)	0 (0%)	0 (0%)	0 (0%)	1 (25%)
100	6 (86%)	3 (100%)	2 (67%)	3 (100%)	4 (67%)	6 (100%)	5 (83%)	2 (33%)	5 (83%)	6 (100%)	3 (75%)	3 (75%)	3 (75%)
Total DEMMI and FND extension module (%)	100.0 (100.0-100.0)	100.0 (100.0-100.0)	100.0 (96.0-100.0)	100.0 (100.0-100.0)	100.0 (96.0-100.0)	100.0 (100.0-100.0)	100.0 (100.0-100.0)	96.0 (92.0-100.0)	100.0 (100.0-100.0)	100.0 (100.0-100.0)	100.0 (81.0-100.0)	100.0 (50.0-100.0)	100.0 (98.0-100.0)
Total DEMMI and FND extension module (%) (post minus baseline)		0.0 (0.0-4.0)	0.0 (-4.0-4.0)	0.0 (0.0-4.0)	0.0 (-4.0-0.0)	0.0 (0.0-0.0)	0.0 (0.0-0.0)	-2.0 (-8.0-0.0)	0.0 (0.0-0.0)	0.0 (0.0-0.0)	0.0 (-19.0-0.0)	0.0 (-50.0-0.0)	0.0 (-2.0-0.0)
ARAT: Action Research Arm Test
GRASP SCALE SUBSCORE
0	0 (0%)	0 (0%)	0 (0%)	0 (0%)	0 (0%)	0 (0%)	0 (0%)	0 (0%)	0 (0%)	0 (0%)	1 (25%)	1 (25%)	0 (0%)
18	8 (100%)	4 (100%)	4 (100%)	4 (100%)	7 (100%)	7 (100%)	7 (100%)	7 (100%)	7 (100%)	7 (100%)	3 (75%)	3 (75%)	4 (100%)
GRASP SCALE SUBSCORE	18 (18-18)	18 (18-18)	18 (18-18)	18 (18-18)	18 (18-18)	18 (18-18)	18 (18-18)	18 (18-18)	18 (18-18)	18 (18-18)	18 (9-18)	18 (9-18)	18 (18-18)
GRASP SCALE SUBSCORE (post minus baseline)
-18		0 (0%)	0 (0%)	0 (0%)	0 (0%)	0 (0%)	0 (0%)	0 (0%)	0 (0%)	0 (0%)	1 (25%)	1 (25%)	0 (0%)
0		4 (100%)	4 (100%)	4 (100%)	7 (100%)	7 (100%)	7 (100%)	7 (100%)	7 (100%)	7 (100%)	3 (75%)	3 (75%)	4 (100%)
GRASP SCALE SUBSCORE (post minus baseline)		0 (0-0)	0 (0-0)	0 (0-0)	0 (0-0)	0 (0-0)	0 (0-0)	0 (0-0)	0 (0-0)	0 (0-0)	0 (-9-0)	0 (-9-0)	0 (0-0)
GRIP SCALE SUBSCORE
0	0 (0%)	0 (0%)	0 (0%)	0 (0%)	0 (0%)	0 (0%)	0 (0%)	0 (0%)	0 (0%)	0 (0%)	1 (25%)	1 (25%)	0 (0%)
12	8 (100%)	4 (100%)	4 (100%)	4 (100%)	7 (100%)	7 (100%)	7 (100%)	7 (100%)	7 (100%)	7 (100%)	3 (75%)	3 (75%)	4 (100%)
GRIP SCALE SUBSCORE	12 (12-12)	12 (12-12)	12 (12-12)	12 (12-12)	12 (12-12)	12 (12-12)	12 (12-12)	12 (12-12)	12 (12-12)	12 (12-12)	12 (6-12)	12 (6-12)	12 (12-12)
GRIP SCALE SUBSCORE (post minus baseline)
-12		0 (0%)	0 (0%)	0 (0%)	0 (0%)	0 (0%)	0 (0%)	0 (0%)	0 (0%)	0 (0%)	1 (25%)	1 (25%)	0 (0%)
0		4 (100%)	4 (100%)	4 (100%)	7 (100%)	7 (100%)	7 (100%)	7 (100%)	7 (100%)	7 (100%)	3 (75%)	3 (75%)	4 (100%)
GRIP SCALE SUBSCORE (post minus baseline)		0 (0-0)	0 (0-0)	0 (0-0)	0 (0-0)	0 (0-0)	0 (0-0)	0 (0-0)	0 (0-0)	0 (0-0)	0 (-6-0)	0 (-6-0)	0 (0-0)
PINCH SUBSCALE SCORE
0	0 (0%)	0 (0%)	0 (0%)	0 (0%)	0 (0%)	0 (0%)	0 (0%)	0 (0%)	0 (0%)	0 (0%)	1 (25%)	1 (25%)	0 (0%)
13	0 (0%)	0 (0%)	0 (0%)	0 (0%)	0 (0%)	1 (14%)	0 (0%)	0 (0%)	0 (0%)	0 (0%)	1 (25%)	0 (0%)	0 (0%)
14	0 (0%)	0 (0%)	0 (0%)	0 (0%)	1 (14%)	0 (0%)	0 (0%)	0 (0%)	0 (0%)	0 (0%)	0 (0%)	0 (0%)	1 (25%)
15	2 (25%)	0 (0%)	0 (0%)	0 (0%)	1 (14%)	1 (14%)	0 (0%)	2 (29%)	1 (14%)	0 (0%)	0 (0%)	0 (0%)	0 (0%)
16	3 (38%)	1 (25%)	2 (50%)	1 (25%)	0 (0%)	2 (29%)	0 (0%)	1 (14%)	1 (14%)	3 (43%)	1 (25%)	0 (0%)	0 (0%)
17	0 (0%)	2 (50%)	1 (25%)	2 (50%)	1 (14%)	0 (0%)	0 (0%)	2 (29%)	2 (29%)	2 (29%)	0 (0%)	1 (25%)	0 (0%)
18	3 (38%)	1 (25%)	1 (25%)	1 (25%)	4 (57%)	3 (43%)	7 (100%)	2 (29%)	3 (43%)	2 (29%)	1 (25%)	2 (50%)	3 (75%)
PINCH SUBSCALE SCORE	16 (16-18)	17 (16-18)	16 (16-18)	17 (16-18)	18 (15-18)	16 (15-18)	18 (18-18)	17 (15-18)	17 (16-18)	17 (16-18)	14 (6-17)	18 (8-18)	18 (16-18)
PINCH SCALE SUBSCORE (post minus baseline)
-16		0 (0%)	0 (0%)	0 (0%)	0 (0%)	0 (0%)	0 (0%)	0 (0%)	0 (0%)	0 (0%)	1 (25%)	1 (25%)	0 (0%)
-5		0 (0%)	0 (0%)	0 (0%)	0 (0%)	1 (14%)	0 (0%)	0 (0%)	0 (0%)	0 (0%)	0 (0%)	0 (0%)	0 (0%)
-4		0 (0%)	0 (0%)	0 (0%)	1 (14%)	0 (0%)	0 (0%)	0 (0%)	0 (0%)	0 (0%)	0 (0%)	0 (0%)	0 (0%)
-3		0 (0%)	0 (0%)	0 (0%)	0 (0%)	1 (14%)	0 (0%)	0 (0%)	0 (0%)	0 (0%)	0 (0%)	0 (0%)	0 (0%)
-2		0 (0%)	1 (25%)	0 (0%)	0 (0%)	0 (0%)	0 (0%)	1 (14%)	0 (0%)	1 (14%)	1 (25%)	0 (0%)	0 (0%)
-1		1 (25%)	0 (0%)	1 (25%)	2 (29%)	0 (0%)	0 (0%)	2 (29%)	3 (43%)	0 (0%)	0 (0%)	0 (0%)	1 (25%)
0		2 (50%)	2 (50%)	2 (50%)	1 (14%)	3 (43%)	3 (43%)	2 (29%)	1 (14%)	3 (43%)	1 (25%)	1 (25%)	1 (25%)
1		1 (25%)	1 (25%)	1 (25%)	0 (0%)	0 (0%)	0 (0%)	1 (14%)	1 (14%)	2 (29%)	1 (25%)	0 (0%)	0 (0%)
2		0 (0%)	0 (0%)	0 (0%)	1 (14%)	0 (0%)	2 (29%)	0 (0%)	1 (14%)	1 (14%)	0 (0%)	1 (25%)	1 (25%)
3		0 (0%)	0 (0%)	0 (0%)	2 (29%)	2 (29%)	2 (29%)	1 (14%)	1 (14%)	0 (0%)	0 (0%)	1 (25%)	1 (25%)
PINCH SCALE SUBSCORE (post minus baseline)		0 (-0-0)	0 (-1-0)	0 (-0-0)	0 (-1-3)	0 (-3-3)	2 (0-3)	0 (-1-1)	0 (-1-2)	0 (0-1)	-1 (-9-0)	1 (-8-2)	1 (-0-2)
GROSS MOVEMENT SCALE SUBSCORE
0	0 (0%)	0 (0%)	0 (0%)	0 (0%)	0 (0%)	0 (0%)	0 (0%)	0 (0%)	0 (0%)	0 (0%)	1 (25%)	1 (25%)	0 (0%)
9	8 (100%)	4 (100%)	4 (100%)	4 (100%)	7 (100%)	7 (100%)	7 (100%)	7 (100%)	7 (100%)	7 (100%)	3 (75%)	3 (75%)	4 (100%)
GROSS MOVEMENT SCALE SUBSCORE	9 (9-9)	9 (9-9)	9 (9-9)	9 (9-9)	9 (9-9)	9 (9-9)	9 (9-9)	9 (9-9)	9 (9-9)	9 (9-9)	9 (4-9)	9 (4-9)	9 (9-9)
GROSS MOVEMENT SCALE SUBSCORE (post minus baseline)
-9		0 (0%)	0 (0%)	0 (0%)	0 (0%)	0 (0%)	0 (0%)	0 (0%)	0 (0%)	0 (0%)	1 (25%)	1 (25%)	0 (0%)
0		4 (100%)	4 (100%)	4 (100%)	7 (100%)	7 (100%)	7 (100%)	7 (100%)	7 (100%)	7 (100%)	3 (75%)	3 (75%)	4 (100%)
GROSS MOVEMENT SCALE SUBSCORE (post minus baseline)		0 (0-0)	0 (0-0)	0 (0-0)	0 (0-0)	0 (0-0)	0 (0-0)	0 (0-0)	0 (0-0)	0 (0-0)	0 (-4-0)	0 (-4-0)	0 (0-0)
ARAT TOTAL SCORE
0	0 (0%)	0 (0%)	0 (0%)	0 (0%)	0 (0%)	0 (0%)	0 (0%)	0 (0%)	0 (0%)	0 (0%)	1 (25%)	1 (25%)	0 (0%)
52	0 (0%)	0 (0%)	0 (0%)	0 (0%)	0 (0%)	1 (14%)	0 (0%)	0 (0%)	0 (0%)	0 (0%)	1 (25%)	0 (0%)	0 (0%)
53	0 (0%)	0 (0%)	0 (0%)	0 (0%)	1 (14%)	0 (0%)	0 (0%)	0 (0%)	0 (0%)	0 (0%)	0 (0%)	0 (0%)	1 (25%)
54	2 (25%)	0 (0%)	0 (0%)	0 (0%)	1 (14%)	1 (14%)	0 (0%)	2 (29%)	1 (14%)	0 (0%)	0 (0%)	0 (0%)	0 (0%)
55	3 (38%)	1 (25%)	2 (50%)	1 (25%)	0 (0%)	2 (29%)	0 (0%)	1 (14%)	1 (14%)	3 (43%)	1 (25%)	0 (0%)	0 (0%)
56	0 (0%)	2 (50%)	1 (25%)	2 (50%)	1 (14%)	0 (0%)	0 (0%)	2 (29%)	2 (29%)	2 (29%)	0 (0%)	1 (25%)	0 (0%)
57	3 (38%)	1 (25%)	1 (25%)	1 (25%)	4 (57%)	3 (43%)	7 (100%)	2 (29%)	3 (43%)	2 (29%)	1 (25%)	2 (50%)	3 (75%)
ARAT TOTAL SCORE	55 (54-57)	56 (56-56)	56 (55-56)	56 (56-56)	57 (54-57)	55 (54-57)	57 (57-57)	56 (54-57)	56 (55-57)	56 (55-57)	54 (26-56)	56 (28-57)	57 (55-57)
ARAT TOTAL SCORE (post minus baseline)
-55		0 (0%)	0 (0%)	0 (0%)	0 (0%)	0 (0%)	0 (0%)	0 (0%)	0 (0%)	0 (0%)	1 (25%)	1 (25%)	0 (0%)
-5		0 (0%)	0 (0%)	0 (0%)	0 (0%)	1 (14%)	0 (0%)	0 (0%)	0 (0%)	0 (0%)	0 (0%)	0 (0%)	0 (0%)
-4		0 (0%)	0 (0%)	0 (0%)	1 (14%)	0 (0%)	0 (0%)	0 (0%)	0 (0%)	0 (0%)	0 (0%)	0 (0%)	0 (0%)
-3		0 (0%)	0 (0%)	0 (0%)	0 (0%)	1 (14%)	0 (0%)	0 (0%)	0 (0%)	0 (0%)	0 (0%)	0 (0%)	0 (0%)
-2		0 (0%)	1 (25%)	0 (0%)	0 (0%)	0 (0%)	0 (0%)	1 (14%)	0 (0%)	1 (14%)	1 (25%)	0 (0%)	0 (0%)
-1		1 (25%)	0 (0%)	1 (25%)	2 (29%)	0 (0%)	0 (0%)	2 (29%)	3 (43%)	0 (0%)	0 (0%)	0 (0%)	1 (25%)
0		2 (50%)	2 (50%)	2 (50%)	1 (14%)	3 (43%)	3 (43%)	2 (29%)	1 (14%)	3 (43%)	1 (25%)	1 (25%)	1 (25%)
1		1 (25%)	1 (25%)	1 (25%)	0 (0%)	0 (0%)	0 (0%)	1 (14%)	1 (14%)	2 (29%)	1 (25%)	0 (0%)	0 (0%)
2		0 (0%)	0 (0%)	0 (0%)	1 (14%)	0 (0%)	2 (29%)	0 (0%)	1 (14%)	1 (14%)	0 (0%)	1 (25%)	1 (25%)
3		0 (0%)	0 (0%)	0 (0%)	2 (29%)	2 (29%)	2 (29%)	1 (14%)	1 (14%)	0 (0%)	0 (0%)	1 (25%)	1 (25%)
ARAT TOTAL SCORE (post minus baseline)		0 (-0-0)	0 (-1-0)	0 (-0-0)	0 (-1-3)	0 (-3-3)	2 (0-3)	0 (-1-1)	0 (-1-2)	0 (0-1)	-1 (-28-0)	1 (-28-2)	1 (-0-2)
Box & Block, Ruler Drop & DSST
How many blocks in 60 seconds? (standard version)	65.0 (61.5-73.5)	77.5 (68.5-86.5)	79.5 (65.0-85.0)	80.0 (73.5-85.5)	64.0 (56.0-70.0)	68.0 (57.0-71.0)	66.0 (65.0-83.0)	63.0 (60.0-70.0)	68.0 (64.0-70.0)	73.0 (64.0-74.0)	56.5 (50.0-65.0)	59.5 (28.5-65.0)	66.0 (66.0-72.0)
How many blocks in 60 seconds? (standard version) (post minus baseline)		4.0 (2.5-5.5)	4.0 (-5.0-8.0)	5.5 (4.0-8.0)	1.0 (-11.0-2.0)	4.0 (-10.0-7.0)	1.0 (0.0-20.0)	-4.0 (-7.0-8.0)	1.0 (-1.0-6.0)	6.0 (-1.0-11.0)	-4.0 (-11.5-4.5)	-4.0 (-34.5-6.0)	4.5 (2.5-13.5)
How many blocks in 60 seconds? (modified version)	49.5 (47.5-53.5)	50.5 (48.5-56.5)	51.5 (50.5-58.5)	53.5 (51.5-55.0)	47.0 (43.0-50.0)	46.0 (44.0-51.0)	47.0 (46.0-55.0)	44.0 (42.0-50.0)	45.0 (40.0-52.0)	50.0 (46.0-52.0)	43.0 (38.0-49.5)	43.5 (21.5-49.0)	52.0 (50.5-53.5)
How many blocks in 60 seconds? (modified version) (post minus baseline)		1.0 (-2.5-1.5)	2.0 (-1.0-4.0)	-1.0 (-3.5-4.0)	-2.0 (-7.0-1.0)	-2.0 (-5.0--1.0)	-1.0 (-1.0-7.0)	-4.0 (-6.0-0.0)	-2.0 (-9.0-1.0)	1.0 (-3.0-4.0)	-5.0 (-12.5-4.5)	-4.5 (-29.0-4.0)	2.5 (1.5-7.0)
Ruler drop (average score) (unable=missing)	10.2 (7.8-15.0)	15.8 (13.2-19.0)	14.3 (11.0-18.7)	13.0 (11.0-17.3)	15.2 (9.5-20.5)	14.3 (13.0-18.0)	20.0 (20.0-21.3)	19.7 (13.8-21.8)	15.0 (14.2-17.8)	19.8 (15.2-24.3)	11.3 (7.7-15.0)	13.0 (7.3-16.7)	11.0 (9.0-17.0)
Ruler drop (average score) (unable=missing) (post minus baseline)		3.3 (3.3-3.3)	3.0 (3.0-3.0)	3.0 (3.0-3.0)	-3.2 (-7.3-1.0)	0.8 (-5.0-6.7)	1.8 (-6.7-10.3)	1.2 (-8.7-11.0)	4.3 (-3.7-12.3)	9.8 (4.7-15.0)	-1.3 (-2.7-0.0)	-0.3 (-4.7-4.3)	3.3 (-8.7-4.7)
Ruler drop (average score) (unable=31)	17.2 (10.2-22.5)	15.8 (13.2-19.0)	16.5 (12.7-20.7)	15.2 (12.0-20.0)	20.7 (10.3-23.7)	18.0 (13.0-23.7)	20.0 (17.3-22.7)	23.0 (18.7-25.3)	20.0 (14.3-23.7)	22.7 (17.0-26.0)	20.8 (11.3-28.8)	14.8 (10.2-23.8)	14.0 (10.0-22.3)
Ruler drop (average score) (unable=31) (post minus baseline)		-3.5 (-5.8-0.8)	-2.8 (-4.2-0.3)	-2.2 (-7.0-1.8)	-2.0 (-4.0-8.3)	-3.7 (-5.0-6.7)	-2.0 (-6.3-10.3)	1.0 (-2.3-11.0)	-1.0 (-5.7-12.3)	3.0 (-1.7-5.7)	4.0 (-1.3-11.2)	2.0 (-2.5-6.2)	4.0 (-2.7-4.7)
How many symbols correct in 90 seconds?	69.0 (65.0-75.5)	80.0 (68.0-81.0)	88.0 (75.5-89.5)	90.0 (72.0-90.0)	71.0 (56.0-80.0)	77.0 (67.0-90.0)	85.0 (82.0-90.0)	71.0 (37.0-75.0)	69.0 (65.0-88.0)	79.0 (73.0-90.0)	56.5 (27.0-72.5)	71.5 (33.5-76.0)	79.5 (72.0-85.5)
How many symbols correct in 90 seconds? (post minus baseline)		2.5 (-0.5-6.5)	10.5 (8.5-13.5)	11.0 (3.5-15.5)	-9.0 (-15.0-10.0)	8.0 (-5.0-16.0)	13.0 (3.0-20.0)	-7.0 (-29.0-1.0)	-1.0 (-7.0-11.0)	7.0 (-2.0-13.0)	-9.0 (-38.0-2.5)	2.0 (-31.5-6.0)	14.0 (7.0-15.5)
Data are presented as median (IQR) for continuous measures, and n (%) for categorical measures.

### Sheet: Females
Females
	Baseline	5mg-90min	5mg-3h	5mg-4.5h	10mg-90min	10mg-3h	10mg-4.5h	15mg-90min	15mg-3h	15mg-4.5h	20mg-90min	20mg-3h	20mg-4.5h
	N=5	N=3	N=3	N=3	N=5	N=5	N=5	N=4	N=4	N=4	N=2	N=2	N=2
DEMMI: de Morton Mobility Index
DEMMI score
19	0 (0%)	0 (0%)	0 (0%)	0 (0%)	1 (20%)	0 (0%)	0 (0%)	0 (0%)	0 (0%)	0 (0%)	0 (0%)	0 (0%)	0 (0%)
74	0 (0%)	0 (0%)	0 (0%)	0 (0%)	0 (0%)	0 (0%)	0 (0%)	1 (25%)	0 (0%)	0 (0%)	0 (0%)	0 (0%)	0 (0%)
85	0 (0%)	1 (33%)	2 (67%)	2 (67%)	1 (20%)	1 (20%)	0 (0%)	0 (0%)	3 (75%)	0 (0%)	0 (0%)	2 (100%)	1 (50%)
100	5 (100%)	2 (67%)	1 (33%)	1 (33%)	3 (60%)	4 (80%)	5 (100%)	3 (75%)	1 (25%)	4 (100%)	2 (100%)	0 (0%)	1 (50%)
DEMMI score	100.0 (100.0-100.0)	100.0 (85.0-100.0)	85.0 (85.0-100.0)	85.0 (85.0-100.0)	100.0 (85.0-100.0)	100.0 (100.0-100.0)	100.0 (100.0-100.0)	100.0 (87.0-100.0)	85.0 (85.0-92.5)	100.0 (100.0-100.0)	100.0 (100.0-100.0)	85.0 (85.0-85.0)	92.5 (85.0-100.0)
DEMMI score (post minus baseline)		0.0 (-15.0-0.0)	-15.0 (-15.0-0.0)	-15.0 (-15.0-0.0)	0.0 (-15.0-0.0)	0.0 (0.0-0.0)	0.0 (0.0-0.0)	0.0 (-13.0-0.0)	-15.0 (-15.0--7.5)	0.0 (0.0-0.0)	0.0 (0.0-0.0)	-15.0 (-15.0--15.0)	-7.5 (-15.0-0.0)
FND: Functional neurological disorder module
Total FND extension module
7	4 (100%)	3 (100%)	3 (100%)	3 (100%)	5 (100%)	5 (100%)	5 (100%)	4 (100%)	4 (100%)	4 (100%)	2 (100%)	2 (100%)	2 (100%)
Total FND extension module	7.0 (7.0-7.0)	7.0 (7.0-7.0)	7.0 (7.0-7.0)	7.0 (7.0-7.0)	7.0 (7.0-7.0)	7.0 (7.0-7.0)	7.0 (7.0-7.0)	7.0 (7.0-7.0)	7.0 (7.0-7.0)	7.0 (7.0-7.0)	7.0 (7.0-7.0)	7.0 (7.0-7.0)	7.0 (7.0-7.0)
Total FND extension module (post minus baseline)		0.0 (0.0-0.0)	0.0 (0.0-0.0)	0.0 (0.0-0.0)	0.0 (0.0-0.0)	0.0 (0.0-0.0)	0.0 (0.0-0.0)	0.0 (0.0-0.0)	0.0 (0.0-0.0)	0.0 (0.0-0.0)	0.0 (0.0-0.0)	0.0 (0.0-0.0)	0.0 (0.0-0.0)
Total FND extension module (%)
100	4 (100%)	3 (100%)	3 (100%)	3 (100%)	5 (100%)	5 (100%)	5 (100%)	4 (100%)	4 (100%)	4 (100%)	2 (100%)	2 (100%)	2 (100%)
Total FND extension module (%)	100.0 (100.0-100.0)	100.0 (100.0-100.0)	100.0 (100.0-100.0)	100.0 (100.0-100.0)	100.0 (100.0-100.0)	100.0 (100.0-100.0)	100.0 (100.0-100.0)	100.0 (100.0-100.0)	100.0 (100.0-100.0)	100.0 (100.0-100.0)	100.0 (100.0-100.0)	100.0 (100.0-100.0)	100.0 (100.0-100.0)
Total FND extension module (%) (post minus baseline)		0.0 (0.0-0.0)	0.0 (0.0-0.0)	0.0 (0.0-0.0)	0.0 (0.0-0.0)	0.0 (0.0-0.0)	0.0 (0.0-0.0)	0.0 (0.0-0.0)	0.0 (0.0-0.0)	0.0 (0.0-0.0)	0.0 (0.0-0.0)	0.0 (0.0-0.0)	0.0 (0.0-0.0)
DEMMI and FND modules
Total DEMMI and FND extension module
24	0 (0%)	0 (0%)	0 (0%)	0 (0%)	0 (0%)	0 (0%)	0 (0%)	1 (25%)	0 (0%)	0 (0%)	0 (0%)	0 (0%)	0 (0%)
25	1 (25%)	1 (33%)	2 (67%)	2 (67%)	1 (20%)	1 (20%)	0 (0%)	0 (0%)	3 (75%)	0 (0%)	0 (0%)	2 (100%)	1 (50%)
26	3 (75%)	2 (67%)	1 (33%)	1 (33%)	4 (80%)	4 (80%)	5 (100%)	3 (75%)	1 (25%)	4 (100%)	2 (100%)	0 (0%)	1 (50%)
Total DEMMI and FND extension module	26.0 (25.5-26.0)	26.0 (25.0-26.0)	25.0 (25.0-26.0)	25.0 (25.0-26.0)	26.0 (26.0-26.0)	26.0 (26.0-26.0)	26.0 (26.0-26.0)	26.0 (25.0-26.0)	25.0 (25.0-25.5)	26.0 (26.0-26.0)	26.0 (26.0-26.0)	25.0 (25.0-25.0)	25.5 (25.0-26.0)
Total DEMMI and FND extension module (post minus baseline)		0.0 (0.0-0.0)	0.0 (0.0-0.0)	0.0 (0.0-0.0)	0.0 (0.0-0.0)	0.0 (-0.5-0.5)	0.0 (0.0-0.5)	0.0 (-2.0-0.0)	-1.0 (-1.0--1.0)	0.0 (0.0-0.0)	0.0 (0.0-0.0)	-1.0 (-1.0--1.0)	-0.5 (-1.0-0.0)
Total DEMMI and FND extension module (%)
92	0 (0%)	0 (0%)	0 (0%)	0 (0%)	0 (0%)	0 (0%)	0 (0%)	1 (25%)	0 (0%)	0 (0%)	0 (0%)	0 (0%)	0 (0%)
96	1 (25%)	1 (33%)	2 (67%)	2 (67%)	1 (20%)	1 (20%)	0 (0%)	0 (0%)	3 (75%)	0 (0%)	0 (0%)	2 (100%)	1 (50%)
100	3 (75%)	2 (67%)	1 (33%)	1 (33%)	4 (80%)	4 (80%)	5 (100%)	3 (75%)	1 (25%)	4 (100%)	2 (100%)	0 (0%)	1 (50%)
Total DEMMI and FND extension module (%)	100.0 (98.0-100.0)	100.0 (96.0-100.0)	96.0 (96.0-100.0)	96.0 (96.0-100.0)	100.0 (100.0-100.0)	100.0 (100.0-100.0)	100.0 (100.0-100.0)	100.0 (96.0-100.0)	96.0 (96.0-98.0)	100.0 (100.0-100.0)	100.0 (100.0-100.0)	96.0 (96.0-96.0)	98.0 (96.0-100.0)
Total DEMMI and FND extension module (%) (post minus baseline)		0.0 (0.0-0.0)	0.0 (0.0-0.0)	0.0 (0.0-0.0)	0.0 (0.0-0.0)	0.0 (-2.0-2.0)	0.0 (0.0-2.0)	0.0 (-8.0-0.0)	-4.0 (-4.0--4.0)	0.0 (0.0-0.0)	0.0 (0.0-0.0)	-4.0 (-4.0--4.0)	-2.0 (-4.0-0.0)
ARAT: Action Research Arm Test
GRASP SCALE SUBSCORE
18	5 (100%)	3 (100%)	3 (100%)	3 (100%)	5 (100%)	5 (100%)	5 (100%)	4 (100%)	4 (100%)	4 (100%)	2 (100%)	2 (100%)	2 (100%)
GRASP SCALE SUBSCORE	18 (18-18)	18 (18-18)	18 (18-18)	18 (18-18)	18 (18-18)	18 (18-18)	18 (18-18)	18 (18-18)	18 (18-18)	18 (18-18)	18 (18-18)	18 (18-18)	18 (18-18)
GRASP SCALE SUBSCORE (post minus baseline)
0		3 (100%)	3 (100%)	3 (100%)	5 (100%)	5 (100%)	5 (100%)	4 (100%)	4 (100%)	4 (100%)	2 (100%)	2 (100%)	2 (100%)
GRASP SCALE SUBSCORE (post minus baseline)		0 (0-0)	0 (0-0)	0 (0-0)	0 (0-0)	0 (0-0)	0 (0-0)	0 (0-0)	0 (0-0)	0 (0-0)	0 (0-0)	0 (0-0)	0 (0-0)
GRIP SCALE SUBSCORE
12	5 (100%)	3 (100%)	3 (100%)	3 (100%)	5 (100%)	5 (100%)	5 (100%)	4 (100%)	4 (100%)	4 (100%)	2 (100%)	2 (100%)	2 (100%)
GRIP SCALE SUBSCORE	12 (12-12)	12 (12-12)	12 (12-12)	12 (12-12)	12 (12-12)	12 (12-12)	12 (12-12)	12 (12-12)	12 (12-12)	12 (12-12)	12 (12-12)	12 (12-12)	12 (12-12)
GRIP SCALE SUBSCORE (post minus baseline)
0		3 (100%)	3 (100%)	3 (100%)	5 (100%)	5 (100%)	5 (100%)	4 (100%)	4 (100%)	4 (100%)	2 (100%)	2 (100%)	2 (100%)
GRIP SCALE SUBSCORE (post minus baseline)		0 (0-0)	0 (0-0)	0 (0-0)	0 (0-0)	0 (0-0)	0 (0-0)	0 (0-0)	0 (0-0)	0 (0-0)	0 (0-0)	0 (0-0)	0 (0-0)
PINCH SUBSCALE SCORE
16	0 (0%)	1 (33%)	0 (0%)	0 (0%)	0 (0%)	0 (0%)	0 (0%)	0 (0%)	0 (0%)	0 (0%)	0 (0%)	0 (0%)	0 (0%)
17	0 (0%)	0 (0%)	0 (0%)	0 (0%)	1 (20%)	0 (0%)	0 (0%)	0 (0%)	0 (0%)	1 (25%)	0 (0%)	0 (0%)	0 (0%)
18	5 (100%)	2 (67%)	3 (100%)	3 (100%)	4 (80%)	5 (100%)	5 (100%)	4 (100%)	4 (100%)	3 (75%)	2 (100%)	2 (100%)	2 (100%)
PINCH SUBSCALE SCORE	18 (18-18)	18 (16-18)	18 (18-18)	18 (18-18)	18 (18-18)	18 (18-18)	18 (18-18)	18 (18-18)	18 (18-18)	18 (18-18)	18 (18-18)	18 (18-18)	18 (18-18)
PINCH SCALE SUBSCORE (post minus baseline)
-2		1 (33%)	0 (0%)	0 (0%)	0 (0%)	0 (0%)	0 (0%)	0 (0%)	0 (0%)	0 (0%)	0 (0%)	0 (0%)	0 (0%)
-1		0 (0%)	0 (0%)	0 (0%)	1 (20%)	0 (0%)	0 (0%)	0 (0%)	0 (0%)	1 (25%)	0 (0%)	0 (0%)	0 (0%)
0		2 (67%)	3 (100%)	3 (100%)	4 (80%)	5 (100%)	5 (100%)	4 (100%)	4 (100%)	3 (75%)	2 (100%)	2 (100%)	2 (100%)
PINCH SCALE SUBSCORE (post minus baseline)		0 (-2-0)	0 (0-0)	0 (0-0)	0 (0-0)	0 (0-0)	0 (0-0)	0 (0-0)	0 (0-0)	0 (-0-0)	0 (0-0)	0 (0-0)	0 (0-0)
GROSS MOVEMENT SCALE SUBSCORE
9	5 (100%)	3 (100%)	3 (100%)	3 (100%)	5 (100%)	5 (100%)	5 (100%)	4 (100%)	4 (100%)	4 (100%)	2 (100%)	2 (100%)	2 (100%)
GROSS MOVEMENT SCALE SUBSCORE	9 (9-9)	9 (9-9)	9 (9-9)	9 (9-9)	9 (9-9)	9 (9-9)	9 (9-9)	9 (9-9)	9 (9-9)	9 (9-9)	9 (9-9)	9 (9-9)	9 (9-9)
GROSS MOVEMENT SCALE SUBSCORE (post minus baseline)
0		3 (100%)	3 (100%)	3 (100%)	5 (100%)	5 (100%)	5 (100%)	4 (100%)	4 (100%)	4 (100%)	2 (100%)	2 (100%)	2 (100%)
GROSS MOVEMENT SCALE SUBSCORE (post minus baseline)		0 (0-0)	0 (0-0)	0 (0-0)	0 (0-0)	0 (0-0)	0 (0-0)	0 (0-0)	0 (0-0)	0 (0-0)	0 (0-0)	0 (0-0)	0 (0-0)
ARAT TOTAL SCORE
55	0 (0%)	1 (33%)	0 (0%)	0 (0%)	0 (0%)	0 (0%)	0 (0%)	0 (0%)	0 (0%)	0 (0%)	0 (0%)	0 (0%)	0 (0%)
56	0 (0%)	0 (0%)	0 (0%)	0 (0%)	1 (20%)	0 (0%)	0 (0%)	0 (0%)	0 (0%)	1 (25%)	0 (0%)	0 (0%)	0 (0%)
57	5 (100%)	2 (67%)	3 (100%)	3 (100%)	4 (80%)	5 (100%)	5 (100%)	4 (100%)	4 (100%)	3 (75%)	2 (100%)	2 (100%)	2 (100%)
ARAT TOTAL SCORE	57 (57-57)	57 (55-57)	57 (57-57)	57 (57-57)	57 (57-57)	57 (57-57)	57 (57-57)	57 (57-57)	57 (57-57)	57 (56-57)	57 (57-57)	57 (57-57)	57 (57-57)
ARAT TOTAL SCORE (post minus baseline)
-2		1 (33%)	0 (0%)	0 (0%)	0 (0%)	0 (0%)	0 (0%)	0 (0%)	0 (0%)	0 (0%)	0 (0%)	0 (0%)	0 (0%)
-1		0 (0%)	0 (0%)	0 (0%)	1 (20%)	0 (0%)	0 (0%)	0 (0%)	0 (0%)	1 (25%)	0 (0%)	0 (0%)	0 (0%)
0		2 (67%)	3 (100%)	3 (100%)	4 (80%)	5 (100%)	5 (100%)	4 (100%)	4 (100%)	3 (75%)	2 (100%)	2 (100%)	2 (100%)
ARAT TOTAL SCORE (post minus baseline)		0 (-2-0)	0 (0-0)	0 (0-0)	0 (0-0)	0 (0-0)	0 (0-0)	0 (0-0)	0 (0-0)	0 (-0-0)	0 (0-0)	0 (0-0)	0 (0-0)
Box & Block, Ruler Drop & DSST
How many blocks in 60 seconds? (standard version)	60.0 (54.0-66.0)	69.0 (61.0-75.0)	68.0 (63.0-77.0)	79.0 (64.0-80.0)	66.0 (56.0-68.0)	64.0 (59.0-68.0)	66.0 (66.0-77.0)	66.5 (59.5-67.0)	65.5 (59.0-67.5)	67.5 (64.0-72.5)	58.0 (53.0-63.0)	57.5 (51.0-64.0)	64.5 (57.0-72.0)
How many blocks in 60 seconds? (standard version) (post minus baseline)		2.0 (1.0-9.0)	3.0 (1.0-11.0)	13.0 (4.0-13.0)	1.0 (0.0-4.0)	4.0 (2.0-7.0)	10.0 (6.0-14.0)	9.5 (-3.5-13.5)	2.0 (0.0-10.0)	8.5 (5.5-14.5)	5.0 (-1.0-11.0)	4.5 (-3.0-12.0)	11.5 (5.0-18.0)
How many blocks in 60 seconds? (modified version)	47.0 (43.0-51.0)	45.0 (44.0-51.0)	51.0 (47.0-55.0)	51.0 (44.0-58.0)	50.0 (44.0-52.0)	47.0 (46.0-50.0)	50.0 (49.0-52.0)	45.0 (36.0-49.5)	47.0 (43.5-49.0)	47.5 (43.0-50.0)	38.5 (32.0-45.0)	39.5 (32.0-47.0)	47.0 (45.0-49.0)
How many blocks in 60 seconds? (modified version) (post minus baseline)		-3.0 (-7.0--2.0)	1.0 (-4.0-4.0)	4.0 (-7.0-4.0)	-1.0 (-1.0-5.0)	0.0 (-1.0-3.0)	1.0 (0.0-3.0)	-2.0 (-10.0-5.5)	-1.5 (-2.5-5.0)	0.5 (-4.0-7.0)	-2.5 (-11.0-6.0)	-1.5 (-11.0-8.0)	6.0 (2.0-10.0)
Ruler drop (average score) (unable=missing)	17.7 (15.7-19.7)	18.0 (16.0-20.0)	20.7 (20.7-20.7)	19.5 (14.7-24.3)	18.7 (15.0-19.3)	16.3 (12.8-19.5)	17.2 (13.8-18.8)	16.7 (14.0-18.7)	15.3 (12.7-18.0)	11.7 (8.0-17.2)		12.5 (8.3-16.7)	12.7 (6.7-18.7)
Ruler drop (average score) (unable=missing) (post minus baseline)				-3.0 (-3.0--3.0)	1.7 (-1.0-9.0)	2.8 (2.3-3.3)	0.7 (0.0-1.3)	-1.0 (-6.3-1.0)	-3.0 (-3.0--3.0)	-7.7 (-13.7--2.3)		-5.2 (-11.3-1.0)	-5.0 (-13.0-3.0)
Ruler drop (average score) (unable=31)	17.7 (15.7-19.7)	20.0 (16.0-22.7)	20.3 (20.0-20.7)	19.7 (14.7-24.3)	18.7 (15.0-19.3)	19.0 (13.7-20.0)	18.7 (15.7-19.0)	16.7 (14.0-18.7)	18.0 (15.3-21.3)	11.7 (8.0-17.2)	21.7 (20.0-23.3)	12.5 (8.3-16.7)	12.7 (6.7-18.7)
Ruler drop (average score) (unable=31) (post minus baseline)		3.0 (-3.3-5.0)	2.7 (-3.3-7.7)	-3.0 (-3.7-11.3)	-0.3 (-1.0-1.7)	2.3 (-1.0-3.3)	1.0 (0.0-1.3)	0.0 (-3.7-3.3)	1.7 (-2.3-6.0)	-5.0 (-10.7-2.8)	4.0 (0.3-7.7)	-5.2 (-11.3-1.0)	-5.0 (-13.0-3.0)
How many symbols correct in 90 seconds?	74.0 (73.0-78.0)	71.0 (50.0-79.0)	79.0 (59.0-80.0)	80.0 (62.0-80.0)	72.0 (54.0-81.0)	82.0 (65.0-88.0)	90.0 (80.0-90.0)	86.0 (55.0-90.0)	82.5 (63.5-89.5)	88.0 (76.5-90.0)	77.5 (65.0-90.0)	78.0 (66.0-90.0)	85.5 (81.0-90.0)
How many symbols correct in 90 seconds? (post minus baseline)		-2.0 (-21.0-5.0)	6.0 (-12.0-6.0)	6.0 (-9.0-7.0)	-6.0 (-20.0-0.0)	7.0 (-9.0-9.0)	9.0 (6.0-12.0)	6.5 (-21.0-14.5)	3.5 (-12.5-14.0)	8.5 (0.5-14.5)	-2.0 (-16.0-12.0)	-1.5 (-15.0-12.0)	6.0 (0.0-12.0)
Data are presented as median (IQR) for continuous measures, and n (%) for categorical measures.
